# Fc-enhanced anti-CTLA-4 depletes tumor-infiltrating regulatory T cells to augment immune effects of androgen ablation in high-risk prostate cancer

**DOI:** 10.1101/2024.09.09.24313308

**Authors:** Casey R. Ager, Aleksandar Obradovic, Patrick McCann, Matthew Chaimowitz, Alexander L. E. Wang, Neha Shaikh, Parin Shah, Samuel S. Pan, Caroline J. Laplaca, Renu K. Virk, Jessica C. Hill, Collin Jugler, Grace DeFranco, Nilika Bhattacharya, Kade R. Copple, Howard I. Scher, Guarionex Joel DeCastro, Christopher B. Anderson, James M. McKiernan, Catherine S. Spina, Mark N. Stein, Karie Runcie, Charles G. Drake, Andrea Califano, Matthew C. Dallos

**Author notes:** **Correspondence:** Dr. Matthew Dallos. These authors contributed equally (Casey R. Ager, Aleksandar Obradovic).

## Abstract

Despite high rates of post-surgical recurrence in men with high-risk localized prostate cancer (PCa), there is currently no role for neoadjuvant therapy. Tumor infiltrating regulatory T cells (TI-Tregs) limit the antitumor effects of presurgical androgen deprivation therapy (ADT). Therefore, we designed a neoadjuvant clinical trial to test whether Treg depletion via a non-fucosylated anti-CTLA-4 antibody (BMS-986218) is feasible and augments response to ADT. In this single-center, two-arm, open-label study, 24 men with high-risk localized PCa were randomized to ADT with or without BMS-986218 prior to radical prostatectomy. Treatment was well tolerated and feasible. Mechanistic studies indicated BMS-986218 depleted TI-Tregs by engaging CD16a/FCGR3A on tumor macrophages, modulated dendritic cells (DCs), and augmented T cell priming. Depth of Treg depletion and increased DC frequencies were quantitatively associated with improved clinical outcome. Overall, this study supports the feasibility and biological activity of neoadjuvant immunotherapy with ADT + Fc-enhanced anti-CTLA-4 in high-risk localized PCa.

**Statement of Significance:** Next-generation antibodies targeting CTLA-4 have been engineered for enhanced tumor Treg depletion in patients, yet their mechanisms of action remain incompletely defined. We performed the first single cell multi-omic correlative analyses of response to a glycoengineered anti-CTLA-4 antibody and defined mechanisms associated with clinical outcome in patients with high-risk localized prostate cancer.
