## Supplemental Table 1 for "Fc-enhanced anti-CTLA-4 depletes tumor-infiltrating regulatory T cells to augment immune effects of androgen ablation in high-risk prostate cancer"

### Sheet: Antibody Info
	Marker	Metal Tag	IC vs EC	Dilution	Cat#	Clone	Vendor	In-House Conjugate?		Marker	Fluor	IC vs EC	Dilution	Cat#	Clone	Vendor
	CyTOF Treg Panel									45-Color Spectral Flow Cytometry Panel
	CD45	89Y	EC	1:100	3089005B	30-F11	Fluidigm/SBT			CD45	StarBright UV400	IC	1:1000	MCA1031SBUV400	YW62.3	BioRad
	*Viability	103Rh	EC	1:500	201103A	--	Fluidigm/SBT			CD103	BUV496	EC	1:200	741083	M290	BD
	CD3	141PR	EC	1:100	3141019B	UCHT1	Fluidigm/SBT			NKp46	BUV563	IC	1:250	741435	29A1.4	BD
	CD123	142Nd	EC	1:100	306027	6H6	BioLegend	Yes		CD4	BUV615	IC	1:2000	613006	GK1.5	BD
	CD45RA	143Nd	EC	1:100	3143006B	HI100	Fluidigm/SBT			PD-1	BUV661	EC	1:200	568603	29F.1A12	BD
	CD4	145ND	EC	1:100	3145001B	RPA-T4	Fluidigm/SBT			CD62L	BUV737	EC	1:400	367-0621-80	MEL-14	Thermo
	Helios	147Sm	IC	1:100	137202	22F6	BioLegend	Yes		CD39	BUV805	EC	1:400	368-0391-80	24DMS1	Thermo
	CD16	148Nd	EC	1:100	3148004B	3G8	Fluidigm/SBT			CD64	BV421	IC	1:250	139309	X54-5/7.1	BioLegend
	CCR4	149Sm	EC	1:100	3149029A	L291H4	Fluidigm/SBT			CD19	StarBright V440	IC	1:500	MCA1439SBV440	6D5	BioRad
	OX40	150Nd	EC	1:100	3150023B	ACT35	Fluidigm/SBT			Ki67	Pacific Blue	IC	1:1000	151223	11F6	BioLegend
	HLA-DR	151Eu	EC	1:100	3151023B	G46-6	Fluidigm/SBT			TCRgd	BV480	IC	1:1000	746343	GL3	BD
	CD66b	152Sm	EC	1:100	3152011B	80H3	Fluidigm/SBT			SIRPa	BV510	IC	1:2000	144032	P84	BioLegend
	TIGIT	153Eu	EC	1:100	3153019B	MBSA43	Fluidigm/SBT			IgD	Spark Violet 538	EC	1:250	Custom	11-26c.2a	BioLegend
	Tim-3	154Sm	EC	1:100	3154010B	F38-2E2	Fluidigm/SBT			CX3CR1	BV570	EC	1:200	Custom	SA011F11	BioLegend
	CD27	155Gd	EC	1:100	302839	O323	BioLegend	Yes		PD-L1	BV605	EC	1:200	124321	10F.9G2	BioLegend
	LAP	156Gd	EC	1:100	300002	S20006A	BioLegend	Yes		CD80	BV650	EC	1:500	104731	16-10A1	BioLegend
	4-1BB	158Gd	EC	1:100	3158013B	4B4-1	Fluidigm/SBT			CD8a	BV711	IC	1:1000	100747	53-6.7	BioLegend
	GITR	159Tb	EC	1:100	3159020B	621	Fluidigm/SBT			PD-L2	BV750	EC	1:200	752598	MIH37	BD
	CD39	160Gd	EC	1:100	3160004B	A1	Fluidigm/SBT			CD3	BV785	IC	1:5000	100231	17A2	BioLegend
	CD163	161Dy	EC	1:100	333602	GHI/61	BioLegend	Yes		Tim-3	BB515	EC	1:300	567810	5D12	BD
	FoxP3	162Dy	IC	1:100	3162011A	PCH101	Fluidigm/SBT			IA/IE	Spark Blue 550	EC	1:400	107662	M5/114.15.2	BioLegend
	CD56	163Dy	EC	1:100	3163007B	NCAM16.2	Fluidigm/SBT			ICOS	Spark Blue 574	EC	1:1000	Custom	C398.4A	BioLegend
	CD45RO	165Ho	EC	1:100	3165011B	UCHL1	Fluidigm/SBT			CD127	BB630	IC	1:500	Custom	A7R34	BD
	CCR8	166Er	EC	1:100	150341	SA214G2	BioLegend	Yes		CD40L	BB660	EC	1:200	Custom	MR1	BD
	CD33	167Er	EC	1:100	303437	WM53	BioLegend	Yes		CD44	PerCP	IC	1:500	103035	IM7	BioLegend
	CD8	168Er	EC	1:100	344727	SK1	BioLegend	Yes		Ly6C	RB705	IC	1:4000	570265	AL-21	BD
	CD25	169Tm	EC	1:100	3169003B	2A3	Fluidigm/SBT			CD206	PerCPeF710	EC	1:400	46-2069-42	MR6F3	Thermo
	CTLA-4	170Er	EC/IC	1:100	3170005B	14D3	Fluidigm/SBT			KLRG1	BB755	IC	1:1000	Custom	2F1	BD
	GzmB	171Yb	IC	1:100	3171002B	GB11	Fluidigm/SBT			B220	RB780	EC	1:500	569208	RA3-6B2	BD
	Ki67	172Yb	IC	1:100	3172024B	B56	Fluidigm/SBT			CD11b	PerCP/Fire 806	EC	1:1000	101293	M1/70	BioLegend
	CD141	173Yb	EC	1:100	3173002B	1A4	Fluidigm/SBT			CCR8	PE	EC	1:200	130-115-377	CDw198	Miltenyi
	PD-1	174Yb	EC	1:100	3174020B	EH12.2H7	Fluidigm/SBT			Ly6G	Spark YG 593	IC	1:2500	127668	1A8	BioLegend
	CD14	175Lu	EC	1:100	3175015B	M5E2	Fluidigm/SBT			Helios	PE/Dazzle 594	IC	1:1000	137232	22F6	BioLegend
	CD127	176Yb	EC	1:100	3176004B	A019D5	Fluidigm/SBT			CTLA-4	PE/Fire 640	IC	1:500	106333	UC10-4B9	BioLegend
	DNA-1	191Ir	interc.	1:4000	201192B	--	Fluidigm/SBT			CD40	PE/Cy5	EC	1:800	124618	3/23	BioLegend
	DNA-2	193Ir	interc.	1:4000	201192B	--	Fluidigm/SBT			4-1BB	PE/Fire 700	EC	1:200	Custom	17B5	BioLegend
	CD11b	209Bi	EC	1:100	3209003B	ICRF44	Fluidigm/SBT			TCF-1	PE/Cy7	IC	1:5000	90511	C63D9	CST
										CD11c	PE/Fire 810	EC	1:800	161105	QA18A72	BioLegend
	Marker	Conjugate	1o or 2o	Dilution	Cat#	Clone	Vendor			iNOS	APC	IC	1:200	130-116-423	REA982	Miltenyi
	Immunofluorescence Reagents									Siglec F	Alexa 647	EC	1:1000	155519	S17007L	BioLegend
	CD4	N/A	1o	1:200	ab133616	EPR6855	Abcam			CD25	Spark NIR 685	EC	1:1500	102069	PC61	BioLegend
	FoxP3	N/A	1o	1:100	14-4777-82	236A/E7	Invitrogen/Thermo			FoxP3	Alexa 700	IC	1:2000	56-5773-82	FJK-16S	Thermo
	Horse anti-Mouse IgG	Biotin	2o	1:200	BA-2000-1.5		Vector			Live/Dead	Zombie NIR	EC	1:1000	423106	--	BioLegend
	Goat anti-Rabbit IgG	Biotin	2o	1:200	BP-9100-50		Vector			CD69	APC/Fire 750	EC	1:100	104549	H1.2F3	BioLegend
	Streptavidin	Alexa 594	2o	1:1000	S11227		Invitrogen/Thermo			F4/80	APC/Fire 810	EC	1:200	123166	BM8	BioLegend
	Streptavidin	Alexa 488	2o	1:300	S11223		Invitrogen/Thermo
	VECTASHIELD	DAPI			H-1800		Vector
